# Predicting age from hearing test results with machine learning reveals the genetic and environmental factors underlying accelerated auditory aging

**DOI:** 10.1101/2021.07.05.21260048

**Authors:** Alan Le Goallec, Samuel Diai, Théo Vincent, Chirag J. Patel

**Author notes:** Co-first authors (Alan Le Goallec, Samuel Diai). **Contact information:** Chirag J Patel.

## Abstract

With the aging of the world population, age-related hearing loss (presbycusis) and other hearing disorders such as tinnitus become more prevalent, leading to reduced quality of life and social isolation. Unveiling the genetic and environmental factors leading to age-related auditory disorders could suggest lifestyle and therapeutic interventions to slow auditory aging. In the following, we built the first machine learning-based hearing age predictor by training models to predict chronological age from hearing test results (root mean squared error=7.10±0.07 years; R-Squared=31.4±0.8%). We defined hearing age as the prediction outputted by the model on unseen samples, and accelerated auditory aging as the difference between a participant’s hearing age and age. We then performed a genome wide association study [GWAS] and found that accelerated hearing aging is 14.1±0.4% GWAS-heritable. Specifically, accelerated auditory aging is associated with 662 single nucleotide polymorphisms in 243 genes (e.g *OR2B4P*, involved in smell perception). Similarly, it is associated with biomarkers (e.g cognitive tests), clinical phenotypes (e.g chest pain), diseases (e.g depression), environmental (e.g smoking, sleep) and socioeconomic (e.g income, education, social support) variables. The hearing age predictor could be used to evaluate the efficiency of emerging rejuvenation therapies on hearing.
