## Supplementary material for "Predicting age from hearing test results with machine learning reveals the genetic and environmental factors underlying accelerated auditory aging": Table S1 - Feature importances for the models predicting age.xlsx

### Sheet: Sheet1
Feature	Correlation with age	Elastic Net	GBM	Neural Network
Duration of hearing test (right)	0.013 +- 0.0	0.019 +- 0.0	0.038 +- 0.001	0.086 +- 0.047
Duration of hearing test (left)	0.012 +- 0.0	0.014 +- 0.0	0.032 +- 0.002	0.082 +- 0.039
Time to press next (left).1	0.005 +- 0.0	0.003 +- 0.0	0.024 +- 0.001	0.037 +- 0.016
Time to press next (left).2	0.005 +- 0.0	0.008 +- 0.0	0.023 +- 0.001	0.019 +- 0.009
Time to press next (right).1	0.006 +- 0.0	0.004 +- 0.0	0.023 +- 0.001	0.035 +- 0.026
Time to press next (left).3	0.006 +- 0.0	0.011 +- 0.0	0.023 +- 0.001	0.027 +- 0.015
Time to press next (right).4	0.004 +- 0.0	0.007 +- 0.0	0.022 +- 0.001	0.024 +- 0.008
Mean signal-to-noise ratio (SNR), (left).13	0.018 +- 0.0	0.004 +- 0.0	0.022 +- 0.001	0.001 +- 0.003
Time to press next (right).3	0.006 +- 0.0	0.009 +- 0.0	0.022 +- 0.001	0.028 +- 0.011
Time to press next (right).12	0.003 +- 0.0	0.0 +- 0.0	0.022 +- 0.001	0.004 +- 0.005
Mean signal-to-noise ratio (SNR), (right).13	0.018 +- 0.0	0.004 +- 0.0	0.021 +- 0.002	0.001 +- 0.004
Time to press next (left).4	0.004 +- 0.0	0.011 +- 0.0	0.021 +- 0.001	0.028 +- 0.009
Mean signal-to-noise ratio (SNR), (right).14	0.018 +- 0.0	0.007 +- 0.0	0.02 +- 0.001	0.002 +- 0.003
Time to press next (right).5	0.004 +- 0.0	0.004 +- 0.0	0.02 +- 0.001	0.01 +- 0.008
Time to press next (right).2	0.005 +- 0.0	0.006 +- 0.0	0.02 +- 0.001	0.016 +- 0.013
Time to press next (left).5	0.004 +- 0.0	0.005 +- 0.0	0.019 +- 0.001	0.01 +- 0.007
Time to press next (right).8	0.005 +- 0.0	0.005 +- 0.0	0.019 +- 0.001	0.006 +- 0.01
Time to press next (left).6	0.003 +- 0.0	0.001 +- 0.0	0.019 +- 0.001	0.007 +- 0.013
Mean signal-to-noise ratio (SNR), (left).14	0.018 +- 0.0	0.006 +- 0.0	0.019 +- 0.001	0.002 +- 0.005
Time to press next (left).15	0.005 +- 0.0	0.004 +- 0.0	0.019 +- 0.001	0.006 +- 0.005
Time to press next (left).12	0.004 +- 0.0	0.002 +- 0.0	0.018 +- 0.001	0.005 +- 0.006
Time to press next (left).8	0.005 +- 0.0	0.005 +- 0.0	0.018 +- 0.0	0.008 +- 0.007
Time to press next (left).7	0.005 +- 0.0	0.006 +- 0.0	0.018 +- 0.001	0.009 +- 0.009
Time to press next (left).13	0.005 +- 0.0	0.004 +- 0.0	0.018 +- 0.001	0.006 +- 0.006
Time to press next (left).9	0.004 +- 0.0	0.003 +- 0.0	0.017 +- 0.001	0.008 +- 0.007
Time to press next (right).7	0.004 +- 0.0	0.004 +- 0.0	0.017 +- 0.001	0.007 +- 0.004
Time to press next (right).11	0.005 +- 0.0	0.003 +- 0.0	0.017 +- 0.001	0.004 +- 0.005
Time to press next (right).9	0.005 +- 0.0	0.004 +- 0.0	0.017 +- 0.001	0.007 +- 0.005
Time to press next (right).6	0.004 +- 0.0	0.003 +- 0.0	0.017 +- 0.001	0.005 +- 0.009
Time to press next (right).13	0.005 +- 0.0	0.003 +- 0.0	0.017 +- 0.001	0.004 +- 0.009
Time to press next (left).14	0.005 +- 0.0	0.005 +- 0.0	0.017 +- 0.001	0.004 +- 0.006
Time to press next (left).11	0.005 +- 0.0	0.004 +- 0.0	0.017 +- 0.001	0.006 +- 0.006
Time to press next (right).15	0.005 +- 0.0	0.002 +- 0.0	0.016 +- 0.001	0.005 +- 0.004
Time to press next (right).14	0.005 +- 0.0	0.003 +- 0.0	0.016 +- 0.0	0.004 +- 0.004
Time to press next (right).10	0.005 +- 0.0	0.003 +- 0.0	0.016 +- 0.001	0.006 +- 0.005
Time to press next (left).10	0.004 +- 0.0	0.003 +- 0.0	0.015 +- 0.001	0.007 +- 0.006
Mean signal-to-noise ratio (SNR), (left).10	0.017 +- 0.0	0.001 +- 0.0	0.015 +- 0.001	0.001 +- 0.002
Mean signal-to-noise ratio (SNR), (right).10	0.017 +- 0.0	0.001 +- 0.0	0.013 +- 0.001	0.0 +- 0.003
Signal-to-noise-ratio (SNR) of triplet (right).15	0.014 +- 0.0	0.018 +- 0.0	0.008 +- 0.0	0.018 +- 0.023
Volume level set by participant (right)	0.003 +- 0.0	-0.003 +- 0.0	0.007 +- 0.0	0.005 +- 0.003
Signal-to-noise-ratio (SNR) of triplet (right).4	0.012 +- 0.0	0.0 +- 0.0	0.007 +- 0.0	0.003 +- 0.007
Signal-to-noise-ratio (SNR) of triplet (left).15	0.015 +- 0.0	0.02 +- 0.0	0.007 +- 0.0	0.02 +- 0.026
Mean signal-to-noise ratio (SNR), (left).15	0.019 +- 0.0	0.011 +- 0.0	0.007 +- 0.001	0.004 +- 0.008
Volume level set by participant (left)	0.004 +- 0.0	-0.001 +- 0.0	0.006 +- 0.001	0.003 +- 0.003
Signal-to-noise-ratio (SNR) of triplet (left).6	0.015 +- 0.0	0.002 +- 0.0	0.006 +- 0.0	0.004 +- 0.007
Mean signal-to-noise ratio (SNR), (left).12	0.018 +- 0.0	0.002 +- 0.0	0.006 +- 0.001	0.001 +- 0.002
Sex	0.003 +- 0.0	0.012 +- 0.0	0.006 +- 0.0	0.04 +- 0.02
Signal-to-noise-ratio (SNR) of triplet (left).1	0.009 +- 0.0	0.002 +- 0.0	0.006 +- 0.0	0.035 +- 0.013
Signal-to-noise-ratio (SNR) of triplet (right).6	0.014 +- 0.0	0.002 +- 0.0	0.006 +- 0.0	0.004 +- 0.005
Signal-to-noise-ratio (SNR) of triplet (left).7	0.015 +- 0.0	0.004 +- 0.0	0.006 +- 0.0	0.004 +- 0.005
Signal-to-noise-ratio (SNR) of triplet (left).5	0.013 +- 0.0	0.0 +- 0.0	0.005 +- 0.001	0.004 +- 0.009
Signal-to-noise-ratio (SNR) of triplet (left).3	0.01 +- 0.0	-0.0 +- 0.0	0.005 +- 0.0	0.001 +- 0.01
Signal-to-noise-ratio (SNR) of triplet (left).4	0.012 +- 0.0	0.0 +- 0.0	0.005 +- 0.001	0.003 +- 0.011
British	0.01 +- 0.0	0.016 +- 0.0	0.005 +- 0.001	0.023 +- 0.015
Mean signal-to-noise ratio (SNR), (right).15	0.018 +- 0.0	0.012 +- 0.0	0.005 +- 0.001	0.004 +- 0.007
Signal-to-noise-ratio (SNR) of triplet (left).2	0.009 +- 0.0	-0.003 +- 0.0	0.005 +- 0.0	0.001 +- 0.017
Mean signal-to-noise ratio (SNR), (right).12	0.018 +- 0.0	0.002 +- 0.0	0.004 +- 0.001	0.001 +- 0.003
Signal-to-noise-ratio (SNR) of triplet (right).5	0.013 +- 0.0	0.0 +- 0.0	0.004 +- 0.001	0.004 +- 0.005
White	0.01 +- 0.0	0.023 +- 0.0	0.004 +- 0.001	0.023 +- 0.032
Signal-to-noise-ratio (SNR) of triplet (left).14	0.015 +- 0.0	0.007 +- 0.0	0.004 +- 0.001	0.006 +- 0.011
Signal-to-noise-ratio (SNR) of triplet (right).7	0.015 +- 0.0	0.001 +- 0.0	0.004 +- 0.0	0.003 +- 0.004
Signal-to-noise-ratio (SNR) of triplet (right).3	0.01 +- 0.0	-0.001 +- 0.0	0.004 +- 0.001	0.002 +- 0.012
Signal-to-noise-ratio (SNR) of triplet (right).14	0.014 +- 0.0	0.005 +- 0.0	0.004 +- 0.0	0.006 +- 0.005
Signal-to-noise-ratio (SNR) of triplet (right).2	0.009 +- 0.0	-0.004 +- 0.0	0.004 +- 0.001	0.002 +- 0.013
Triplet correct (left).15	0.0 +- 0.0	-0.005 +- 0.0	0.004 +- 0.0	0.008 +- 0.007
Triplet correct (right).15	0.0 +- 0.0	-0.005 +- 0.0	0.003 +- 0.0	0.005 +- 0.009
Signal-to-noise-ratio (SNR) of triplet (right).12	0.015 +- 0.0	0.0 +- 0.0	0.003 +- 0.0	0.002 +- 0.003
Speech-reception-threshold (SRT) estimate (left)	0.019 +- 0.0	0.012 +- 0.0	0.003 +- 0.0	0.003 +- 0.006
Mean signal-to-noise ratio (SNR), (right).11	0.017 +- 0.0	0.001 +- 0.0	0.003 +- 0.0	0.001 +- 0.002
Signal-to-noise-ratio (SNR) of triplet (right).11	0.015 +- 0.0	0.0 +- 0.0	0.003 +- 0.0	0.0 +- 0.002
Speech-reception-threshold (SRT) estimate (right)	0.018 +- 0.0	0.012 +- 0.0	0.003 +- 0.0	0.004 +- 0.005
Signal-to-noise-ratio (SNR) of triplet (right).13	0.015 +- 0.0	0.001 +- 0.0	0.002 +- 0.0	0.001 +- 0.003
Triplet correct (right).13	0.0 +- 0.0	0.013 +- 0.0	0.002 +- 0.0	0.0 +- 0.005
Triplet correct (left).11	0.0 +- 0.0	0.017 +- 0.0	0.002 +- 0.0	0.001 +- 0.014
Triplet correct (right).9	0.0 +- 0.0	0.02 +- 0.0	0.002 +- 0.0	0.0 +- 0.014
Triplet correct (right).4	0.002 +- 0.0	0.02 +- 0.0	0.002 +- 0.0	0.003 +- 0.017
Mean signal-to-noise ratio (SNR), (left).11	0.017 +- 0.0	0.002 +- 0.0	0.002 +- 0.001	0.001 +- 0.001
Signal-to-noise-ratio (SNR) of triplet (left).9	0.015 +- 0.0	0.0 +- 0.0	0.002 +- 0.0	0.0 +- 0.001
Triplet correct (left).4	0.002 +- 0.0	0.02 +- 0.0	0.002 +- 0.0	0.003 +- 0.013
Black	-0.007 +- 0.0	-0.007 +- 0.0	0.002 +- 0.0	0.012 +- 0.007
Signal-to-noise-ratio (SNR) of triplet (left).13	0.015 +- 0.0	0.001 +- 0.0	0.002 +- 0.0	0.002 +- 0.004
Triplet correct (right).11	0.0 +- 0.0	0.017 +- 0.0	0.002 +- 0.0	0.002 +- 0.018
Signal-to-noise-ratio (SNR) of triplet (right).1	0.009 +- 0.0	0.002 +- 0.0	0.002 +- 0.001	0.037 +- 0.014
Signal-to-noise-ratio (SNR) of triplet (left).11	0.015 +- 0.0	0.0 +- 0.0	0.002 +- 0.0	0.001 +- 0.002
Triplet correct (right).7	0.0 +- 0.0	0.026 +- 0.0	0.002 +- 0.0	0.007 +- 0.022
Triplet correct (left).2	-0.004 +- 0.0	0.024 +- 0.0	0.002 +- 0.0	0.002 +- 0.008
Triplet correct (left).14	0.0 +- 0.0	0.009 +- 0.0	0.002 +- 0.0	0.0 +- 0.005
Triplet correct (left).9	0.0 +- 0.0	0.02 +- 0.0	0.002 +- 0.0	0.002 +- 0.01
Signal-to-noise-ratio (SNR) of triplet (left).12	0.015 +- 0.0	0.0 +- 0.0	0.002 +- 0.0	0.001 +- 0.003
Triplet correct (left).12	0.0 +- 0.0	0.016 +- 0.0	0.002 +- 0.0	0.002 +- 0.014
Signal-to-noise-ratio (SNR) of triplet (right).8	0.015 +- 0.0	0.001 +- 0.0	0.002 +- 0.0	0.001 +- 0.002
Signal-to-noise-ratio (SNR) of triplet (left).8	0.015 +- 0.0	0.0 +- 0.0	0.002 +- 0.0	0.0 +- 0.002
Triplet correct (left).5	-0.0 +- 0.0	0.021 +- 0.0	0.002 +- 0.0	0.002 +- 0.009
Signal-to-noise-ratio (SNR) of triplet (right).10	0.015 +- 0.0	0.0 +- 0.0	0.002 +- 0.0	-0.0 +- 0.001
Signal-to-noise-ratio (SNR) of triplet (left).10	0.015 +- 0.0	0.0 +- 0.0	0.002 +- 0.0	0.001 +- 0.002
Triplet correct (left).13	-0.0 +- 0.0	0.013 +- 0.0	0.002 +- 0.0	0.0 +- 0.009
Triplet correct (right).10	-0.0 +- 0.0	0.018 +- 0.0	0.002 +- 0.0	0.001 +- 0.011
Triplet correct (right).6	0.0 +- 0.0	0.024 +- 0.0	0.002 +- 0.0	0.005 +- 0.019
Triplet correct (right).14	0.0 +- 0.0	0.008 +- 0.0	0.002 +- 0.0	0.0 +- 0.002
Triplet correct (right).12	0.0 +- 0.0	0.014 +- 0.0	0.002 +- 0.0	0.001 +- 0.008
Mean signal-to-noise ratio (SNR), (right).9	0.016 +- 0.0	0.002 +- 0.0	0.002 +- 0.0	0.001 +- 0.004
Triplet correct (left).7	0.0 +- 0.0	0.025 +- 0.0	0.002 +- 0.0	0.004 +- 0.018
African	-0.005 +- 0.0	-0.006 +- 0.0	0.002 +- 0.0	0.015 +- 0.016
Prefer_not_to_answer	0.0 +- 0.0	0.006 +- 0.0	0.002 +- 0.0	0.003 +- 0.01
Triplet correct (right).5	-0.001 +- 0.0	0.021 +- 0.0	0.002 +- 0.0	0.003 +- 0.019
White_Other	-0.003 +- 0.0	-0.007 +- 0.0	0.001 +- 0.0	0.015 +- 0.012
Triplet correct (left).8	0.0 +- 0.0	0.022 +- 0.0	0.001 +- 0.0	0.002 +- 0.011
Mean signal-to-noise ratio (SNR), (left).9	0.016 +- 0.0	0.001 +- 0.0	0.001 +- 0.0	0.001 +- 0.002
Triplet correct (right).3	-0.004 +- 0.0	0.021 +- 0.0	0.001 +- 0.0	0.001 +- 0.018
Triplet correct (right).8	0.0 +- 0.0	0.023 +- 0.0	0.001 +- 0.0	0.002 +- 0.014
Triplet correct (left).3	-0.003 +- 0.0	0.021 +- 0.0	0.001 +- 0.0	0.001 +- 0.023
Triplet correct (left).10	0.0 +- 0.0	0.019 +- 0.0	0.001 +- 0.0	0.001 +- 0.007
Irish	-0.001 +- 0.0	0.0 +- 0.0	0.001 +- 0.0	0.001 +- 0.003
Mean signal-to-noise ratio (SNR), (left).8	0.015 +- 0.0	0.0 +- 0.0	0.001 +- 0.0	0.001 +- 0.002
Triplet correct (right).2	-0.004 +- 0.0	0.024 +- 0.0	0.001 +- 0.0	0.002 +- 0.018
Triplet correct (left).6	0.0 +- 0.0	0.023 +- 0.0	0.001 +- 0.0	0.003 +- 0.017
Asian	-0.005 +- 0.0	-0.003 +- 0.0	0.001 +- 0.0	0.008 +- 0.011
Caribbean	-0.005 +- 0.0	0.0 +- 0.0	0.001 +- 0.0	0.002 +- 0.003
Signal-to-noise-ratio (SNR) of triplet (right).9	0.015 +- 0.0	0.0 +- 0.0	0.001 +- 0.0	0.001 +- 0.005
Mean signal-to-noise ratio (SNR), (right).8	0.015 +- 0.0	0.0 +- 0.0	0.001 +- 0.0	0.001 +- 0.003
Other_ethnicity	-0.003 +- 0.0	-0.003 +- 0.0	0.001 +- 0.0	0.005 +- 0.005
Indian	-0.004 +- 0.0	0.0 +- 0.0	0.001 +- 0.0	0.005 +- 0.005
Pakistani	-0.003 +- 0.0	-0.004 +- 0.0	0.001 +- 0.0	0.006 +- 0.008
Triplet correct (right).1	-0.004 +- 0.0	0.034 +- 0.0	0.001 +- 0.0	0.02 +- 0.033
Triplet correct (left).1	-0.004 +- 0.0	0.034 +- 0.0	0.001 +- 0.0	0.021 +- 0.035
White_and_Asian	-0.002 +- 0.0	0.001 +- 0.0	0.001 +- 0.0	0.0 +- 0.004
Other	-0.003 +- 0.0	0.0 +- 0.0	0.001 +- 0.0	0.002 +- 0.011
Chinese	-0.002 +- 0.0	0.0 +- 0.0	0.0 +- 0.0	0.002 +- 0.004
Mixed	-0.004 +- 0.0	-0.0 +- 0.0	0.0 +- 0.0	0.001 +- 0.011
Black_Other	-0.001 +- 0.0	0.0 +- 0.0	0.0 +- 0.0	0.0 +- 0.003
Do_not_know	-0.0 +- 0.0	0.001 +- 0.0	0.0 +- 0.0	0.0 +- 0.001
Mean signal-to-noise ratio (SNR), (left).1	nan +- nan	0.0 +- 0.0	0.0 +- 0.0	0.0 +- 0.0
	0.0 +- nan	0.002 +- 0.0	0.0 +- 0.0	0.0 +- 0.005
Mean signal-to-noise ratio (SNR), (left).2	nan +- nan	0.0 +- 0.0	0.0 +- 0.0	0.0 +- 0.0
Mean signal-to-noise ratio (SNR), (left).3	nan +- nan	0.0 +- 0.0	0.0 +- 0.0	0.0 +- 0.0
Mean signal-to-noise ratio (SNR), (right).1	nan +- nan	0.0 +- 0.0	0.0 +- 0.0	0.0 +- 0.0
Mean signal-to-noise ratio (SNR), (left).4	nan +- nan	0.0 +- 0.0	0.0 +- 0.0	0.0 +- 0.0
White_and_Black_Caribbean	-0.002 +- 0.0	-0.001 +- 0.0	0.0 +- 0.0	0.0 +- 0.006
White_and_Black_African	-0.001 +- 0.0	0.0 +- 0.0	0.0 +- 0.0	0.001 +- 0.003
Mean signal-to-noise ratio (SNR), (right).2	nan +- nan	0.0 +- 0.0	0.0 +- 0.0	0.0 +- 0.0
Mixed_Other	-0.002 +- 0.0	-0.001 +- 0.0	0.0 +- 0.0	0.0 +- 0.003
Mean signal-to-noise ratio (SNR), (right).3	nan +- nan	0.0 +- 0.0	0.0 +- 0.0	0.0 +- 0.0
Mean signal-to-noise ratio (SNR), (right).4	nan +- nan	0.0 +- 0.0	0.0 +- 0.0	0.0 +- 0.0
Mean signal-to-noise ratio (SNR), (right).5	nan +- nan	0.0 +- 0.0	0.0 +- 0.0	0.0 +- 0.0
Bangladeshi	-0.001 +- 0.0	-0.003 +- 0.0	0.0 +- 0.0	0.003 +- 0.006
Asian_Other	-0.002 +- 0.0	-0.001 +- 0.0	0.0 +- 0.0	0.003 +- 0.006
Mean signal-to-noise ratio (SNR), (left).5	nan +- nan	0.0 +- 0.0	0.0 +- 0.0	0.0 +- 0.0
Mean signal-to-noise ratio (SNR), (right).6	nan +- nan	0.0 +- 0.0	0.0 +- 0.0	0.0 +- 0.0
Mean signal-to-noise ratio (SNR), (left).6	nan +- nan	0.0 +- 0.0	0.0 +- 0.0	0.0 +- 0.0
Mean signal-to-noise ratio (SNR), (right).7	nan +- nan	0.0 +- 0.0	0.0 +- 0.0	0.0 +- 0.0
Mean signal-to-noise ratio (SNR), (left).7	nan +- nan	0.0 +- 0.0	0.0 +- 0.0	0.0 +- 0.0
