## Supplementary material for "Predicting age from hearing test results with machine learning reveals the genetic and environmental factors underlying accelerated auditory aging": Table S4 - Biomarkers most associated with accelerated aging.xlsx

### Sheet: Sheet1
Biomarker category	Top three associations
AnthropometryImpedance (100.0%)	Impedance of leg (left) (.025); Impedance of leg (right) (.024); Impedance of arm (right) (.023)
CognitiveProspectiveMemory (78.6%)	PM: initial answer.Blue square (.126); Number of attempts (.100); Time to answer (.087)
CognitiveTrailMaking (75.0%)	Duration to complete alphanumeric path (trail #2) (.129); Duration to complete numeric path (trail #1) (.113); Total errors traversing alphanumeric path (trail #2) (.076)
CognitiveFluidIntelligence (73.0%)	FI4 : positional arithmetic.Do not know (.100); FI3 : word interpolation.Grow (.091); Attempted fluid intelligence (FI) test. (.064)
HearingTest (69.0%)	Speech-reception-threshold (SRT) estimate (right) (.396); Mean signal-to-noise ratio (SNR), (right).15 (.396); Speech-reception-threshold (SRT) estimate (left) (.396)
UrineBiochemistry (50.0%)	Sodium in urine (.019); Microalbumin in urine (.019)
EyeAcuity (50.0%)	logMAR, final (right) (.066); logMAR, final (left) (.065); Glasses worn/required (right).none (.018)
ArterialStiffness (50.0%)	Absence of notch position in the pulse waveform (.029); Position of the pulse wave peak (.022); Position of the shoulder on the pulse waveform (.015)
BloodBiochemistry (42.9%)	Phosphate (.051); Total protein (.049); SHBG (.032)
CognitivePairsMatching (40.0%)	Time to complete round.Second round (.155); Time to complete round.First round (.125); Number of incorrect matches in round.Second round (.092)
BraindMRIWeightedMeans (37.0%)	Weighted-mean L3 in tract cingulate gyrus part of cingulum (left) (.111); Weighted-mean L3 in tract superior thalamic radiation (right) (.106); Weighted-mean MD in tract superior thalamic radiation (right) (.101)
EyeAutorefraction (34.3%)	Spherical power (right) (.055); Spherical power (left) (.055); 6mm strong meridian (right) (.026)
CognitiveNumericMemory (33.3%)	Time to complete test (.042)
CognitiveMatrixPatternCompletion (33.3%)	Mean time to solve puzzles (.040)
CognitivePairedAssociativeLearning (28.3%)	Word associated with "huge".house (.036); Word associated with "happy".Prefer not to answer (.033); Word associated with "pretty".dress (.032)
PhysicalActivity (26.9%)	xfft2_50% (.107); xfft2_mean (.106); xfft1_50% (.106)
BloodCount (25.8%)	Mean sphered cell volume (.084); Mean reticulocyte volume (.065); Immature reticulocyte fraction (.038)
HeartPWA (20.0%)	Peripheral pulse pressure during PWA (.029); Central pulse pressure during PWA (.026); Stroke volume during PWA (.022)
CognitiveReactionTime (14.3%)	Mean time to press snap-button (.142); Mean time to correctly identify matches (.142)
BrainGreyMatterVolumes (1.4%)	Volume of grey matter in VIIIb Cerebellum (right) (.032); Volume of grey matter in VIIIa Cerebellum (right) (.022)
ECGAtRest (0.0%)
HeartSize (0.0%)
BloodPressure (0.0%)
BoneDensitometryOfHeel (0.0%)
CarotidUltrasound (0.0%)
BrainSubcorticalVolumes (0.0%)
HandGripStrength (0.0%)
Spirometry (0.0%)
EyeIntraocularPressure (0.0%)
CognitiveSymbolDigitSubstitution (0.0%)
CognitiveTowerRearranging (0.0%)
AnthropometryBodySize (0.0%)
