## Supplementary material for "Predicting age from hearing test results with machine learning reveals the genetic and environmental factors underlying accelerated auditory aging": Table S5 - Biomarkers most associated with decelerated aging.xlsx

### Sheet: Sheet1
Biomarker category	Top three associations
AnthropometryBodySize (100.0%)	Seated height (.082); Sitting height (.070); Standing height (.068)
HandGripStrength (100.0%)	Hand grip strength (right) (.052); Hand grip strength (left) (.042)
CognitiveSymbolDigitSubstitution (100.0%)	Number of symbol digit matches attempted (.160); Number of symbol digit matches made correctly (.155)
CognitiveTowerRearranging (100.0%)	Number of puzzles attempted (.172); Number of puzzles correct (.129)
BrainSubcorticalVolumes (100.0%)	Volume of thalamus (right) (.076); Volume of thalamus (left) (.073); Volume of putamen (left) (.066)
Spirometry (100.0%)	Peak expiratory flow (PEF) (.069); Forced expiratory volume in 1-second (FEV1) (.063); Forced vital capacity (FVC) (.055)
BoneDensitometryOfHeel (83.3%)	Heel Broadband ultrasound attenuation (.037); Heel quantitative ultrasound index (QUI) (.029); Heel bone mineral density (BMD) (.029)
BrainGreyMatterVolumes (76.3%)	Volume of grey matter in Precentral Gyrus (left) (.076); Volume of grey matter in Middle Temporal Gyrus, posterior division (right) (.070); Volume of grey matter in Temporal Pole (left) (.069)
CognitiveNumericMemory (66.7%)	Maximum digits remembered correctly (.133); Number of rounds of numeric memory test performed (.106)
CognitiveMatrixPatternCompletion (66.7%)	Number of puzzles correctly solved (.113); Number of puzzles viewed (.063)
CarotidUltrasound (41.7%)	Minimum carotid IMT (intima-medial thickness) at 150 degrees (.024); Minimum carotid IMT (intima-medial thickness) at 240 degrees (.024); Mean carotid IMT (intima-medial thickness) at 240 degrees (.022)
HeartPWA (40.0%)	Diastolic brachial blood pressure during PWA (.092); Mean arterial pressure during PWA (.074); End systolic pressure during PWA (.067)
HeartSize (37.5%)	Body surface area (.053); LV ejection fraction (.028); Average heart rate (.022)
BraindMRIWeightedMeans (34.6%)	Weighted-mean L3 in tract medial lemniscus (left) (.118); Weighted-mean ISOVF in tract medial lemniscus (left) (.118); Weighted-mean L2 in tract medial lemniscus (left) (.117)
BloodPressure (33.3%)	Diastolic blood pressure (.015)
BloodCount (29.0%)	Mean corpuscular haemoglobin concentration (.032); Platelet crit (.025); Lymphocyte percentage (.024)
BloodBiochemistry (25.0%)	Vitamin D (.051); Urate (.022); LDL direct (.022)
UrineBiochemistry (25.0%)	Potassium in urine (.013)
EyeAcuity (25.0%)	Glasses worn/required (left).wearing (.047); Glasses worn/required (right).wearing (.047)
CognitiveFluidIntelligence (21.6%)	Fluid intelligence score (.251); Number of fluid intelligence questions attempted within time limit (.204); FI4 : positional arithmetic.6 (.115)
CognitiveProspectiveMemory (21.4%)	PM: initial answer.Orange circle (.130); PM: final answer.Orange circle (.078); Final attempt correct (.016)
CognitivePairsMatching (20.0%)	Number of correct matches in round.Second round (.072); Number of correct matches in round.First round (.070)
CognitivePairedAssociativeLearning (19.6%)	Number of word pairs correctly associated (.047); Word associated with "sulking".elephant (.047); Word associated with "huge".trousers (.043)
PhysicalActivity (18.7%)	vmfft10_min (.123); vmfft5_min (.123); vmfft7_min (.123)
HearingTest (4.8%)	Triplet correct (left).1 (.114); Triplet correct (right).1 (.111); Triplet correct (left).2 (.087)
CognitiveReactionTime (0.0%)
CognitiveTrailMaking (0.0%)
ECGAtRest (0.0%)
EyeAutorefraction (0.0%)
EyeIntraocularPressure (0.0%)
ArterialStiffness (0.0%)
AnthropometryImpedance (0.0%)
