## Supplementary material for "Predicting age from hearing test results with machine learning reveals the genetic and environmental factors underlying accelerated auditory aging": Table S7 - Clinical phenotypes most associated with accelerated aging.xlsx

### Sheet: Sheet1
Clinical phenotype category	Top three associations
ChestPain (100.0%)	Chest pain or discomfort walking normally (.044); Chest pain due to walking ceases when standing still (.029); Chest pain or discomfort (.028)
Breathing (100.0%)	Shortness of breath walking on level ground (.049); Wheeze or whistling in the chest in last year (.027)
Claudication (76.9%)	Leg pain in calf/calves (.049); Leg pain when walking uphill or hurrying (.046); Leg pain when standing still or sitting (.045)
MentalHealth (65.2%)	Frequency of unenthusiasm / disinterest in last 2 weeks (.066); Nervous feelings (.064); Tense / 'highly strung' (.060)
Hearing (64.3%)	Noisy workplace (.080); Hearing aid user (.077); Hearing difficulty/problems (.075)
GeneralHealth (62.5%)	Overall health rating (.069); Long-standing illness, disability or infirmity (.039); Falls in the last year (.036)
GeneralPain (61.1%)	Pain type(s) experienced in last month.Pain all over the body (.030); Back pain for 3+ months (.030); General pain for 3+ months (.029)
Mouth (25.0%)	Mouth/teeth dental problems.Painful gums (.031); Mouth/teeth dental problems.Prefer not to answer (.020)
CancerScreening (25.0%)	Time since last prostate specific antigen (PSA) test (.023)
Eyesight (16.7%)	Eye problems/disorders.Do not know (.045); Reason for glasses/contact lenses.Do not know (.023); Eye problems/disorders.Diabetes related eye disease (.021)
SexualFactors (0.0%)
