## Supplementary material for "Predicting age from hearing test results with machine learning reveals the genetic and environmental factors underlying accelerated auditory aging": Table S8 - Clinical phenotypes most associated with decelerated aging.xlsx

### Sheet: Sheet1
Clinical phenotype category	Top three associations
CancerScreening (25.0%)	Ever had prostate specific antigen (PSA) test (.029)
Mouth (12.5%)	Mouth/teeth dental problems.None of the above (.031)
GeneralHealth (12.5%)	Weight change compared with 1 year ago.Yes - lost weight (.017)
MentalHealth (10.9%)	Severity of manic/irritable episodes.No problems (.069); Manic/hyper symptoms.None of the above (.043); Illness, injury, bereavement, stress in last 2 years.Serious illness, injury or assault of a close relative (.035)
Eyesight (10.6%)	Reason for glasses/contact lenses.For astigmatism (.077); Reason for glasses/contact lenses.For short-sightedness, i.e. only or mainly for distance viewing such as driving, cinema etc (called myopia) (.043); Wears glasses or contact lenses (.038)
Claudication (7.7%)	Leg pain on walking : effect of standing still.Pain usually disappears in less than 10 minutes (.031)
Hearing (7.1%)	Tinnitus.No, never (.038)
GeneralPain (5.6%)	Pain type(s) experienced in last month.None of the above (.028)
SexualFactors (0.0%)
ChestPain (0.0%)
Breathing (0.0%)
