## Supplementary material for "Predicting age from hearing test results with machine learning reveals the genetic and environmental factors underlying accelerated auditory aging": Table S10 - Diseases most associated with accelerated aging.xlsx

### Sheet: Sheet1
Disease category	Top three associations
medical_diagnoses_F (32.4%)	F10 Mental and behavioural disorders due to use of alcohol (.036); F32 Depressive episode (.034); F17 Mental and behavioural disorders due to use of tobacco (.032)
medical_diagnoses_R (30.7%)	R41 Other symptoms and signs involving cognitive functions and awareness (.026); R29 Other symptoms and signs involving the nervous and musculoskeletal systems (.025); R26 Abnormalities of gait and mobility (.020)
medical_diagnoses_I (19.5%)	I69 Sequelae of cerebrovascular disease (.024); I83 Varicose veins of lower extremities (.021); I67 Other cerebrovascular diseases (.018)
medical_diagnoses_Z (17.9%)	Z53 Persons encountering health services for specifie procedures, not carried out (.021); Z72 Problems related to lifestyle (.020); Z60 Problems related to social environment (.019)
medical_diagnoses_K (16.7%)	K59 Other functional intestinal disorders (.020); K70 Alcoholic liver disease (.019); K92 Other diseases of digestive system (.017)
medical_diagnoses_G (16.4%)	G40 Epilepsy (.035); G81 Hemiplegia (.021); G31 Other degenerative diseases of nervous system, not elsewhere classified (.019)
medical_diagnoses_E (10.1%)	E11 Non-insulin-dependent diabetes mellitus (.021); E10 Insulin-dependent diabetes mellitus (.019); E87 Other disorders of fluid, electrolyte and acid-base balance (.018)
medical_diagnoses_J (9.5%)	J44 Other chronic obstructive pulmonary disease (.028); J18 Pneumonia, organism unspecified (.017); J96 Respiratory failure, not elsewhere classified (.013)
medical_diagnoses_N (8.5%)	N39 Other disorders of urinary system (.018); N17 Acute renal failure (.014); N81 Female genital prolapse (.012)
medical_diagnoses_M (7.7%)	M54 Dorsalgia (.018); M47 Spondylosis (.018); M79 Other soft tissue disorders, not elsewhere classified (.018)
medical_diagnoses_T (6.4%)	T42 Poisoning by antiepileptic, sedative-hypnotic and anti-Parkinsonism drugs (.016); T40 Poisoning by narcotics and psychodysleptics [hallucinogens] (.015); T39 Poisoning by nonopioid analgesics, antipyretics and antirheumatics (.014)
medical_diagnoses_S (5.1%)	S00 Superficial injury of head (.019); S01 Open wound of head (.017); S09 Other and unspecified injuries of head (.015)
medical_diagnoses_W (4.9%)	W19 Unspecified fall (.020); W18 Other fall on same level (.011); W01 Fall on same level from slipping, tripping and stumbling (.011)
medical_diagnoses_X (4.4%)	X61 Intentional self-poisoning by and exposure to antiepileptic, sedative-hypnotic, anti-Parkinsonism and psychotropic drugs, not elsewhere classified (.018); X60 Intentional self-poisoning by and exposure to nonopioid analgesics, antipyretics and antirheumatics (.013); X99 Assault by sharp object (.013)
medical_diagnoses_L (4.4%)	L89 Decubitus ulcer (.017); L97 Ulcer of lower limb, not elsewhere classified (.014); L03 Cellulitis (.012)
medical_diagnoses_H (2.9%)	H91 Other hearing loss (.024); H36 Retinal disorders in diseases classified elsewhere (.015)
medical_diagnoses_D (2.4%)	D64 Other anaemias (.017); D50 Iron deficiency anaemia (.012)
medical_diagnoses_O (1.4%)	O80 Single spontaneous delivery (.009)
medical_diagnoses_V (1.2%)	V03 Pedestrian injured in collision with car, pick-up truck or van (.012)
medical_diagnoses_Y (1.2%)	Y04 Assault by bodily force (.017)
medical_diagnoses_P (0.0%)
medical_diagnoses_Q (0.0%)
medical_diagnoses_U (0.0%)
medical_diagnoses_C (0.0%)
medical_diagnoses_B (0.0%)
medical_diagnoses_A (0.0%)
