## Supplementary material for "Predicting age from hearing test results with machine learning reveals the genetic and environmental factors underlying accelerated auditory aging": Table S11 - Diseases most associated with decelerated aging.xlsx

### Sheet: Sheet1
Disease category	Top three associations
medical_diagnoses_Z (0.0%)
medical_diagnoses_Y (0.0%)
medical_diagnoses_B (0.0%)
medical_diagnoses_C (0.0%)
medical_diagnoses_D (0.0%)
medical_diagnoses_E (0.0%)
medical_diagnoses_F (0.0%)
medical_diagnoses_G (0.0%)
medical_diagnoses_H (0.0%)
medical_diagnoses_I (0.0%)
medical_diagnoses_J (0.0%)
medical_diagnoses_K (0.0%)
medical_diagnoses_L (0.0%)
medical_diagnoses_M (0.0%)
medical_diagnoses_N (0.0%)
medical_diagnoses_O (0.0%)
medical_diagnoses_P (0.0%)
medical_diagnoses_Q (0.0%)
medical_diagnoses_R (0.0%)
medical_diagnoses_S (0.0%)
medical_diagnoses_T (0.0%)
medical_diagnoses_U (0.0%)
medical_diagnoses_V (0.0%)
medical_diagnoses_W (0.0%)
medical_diagnoses_X (0.0%)
medical_diagnoses_A (0.0%)
