## Supplementary material for "Predicting age from hearing test results with machine learning reveals the genetic and environmental factors underlying accelerated auditory aging": Table S14 - Environmental variables most associated with accelerated aging.xlsx

### Sheet: Sheet1
Environmental variable category	Top three associations
EarlyLifeFactors (56.2%)	Country of birth (UK/elsewhere).Elsewhere (.035); Country of birth (UK/elsewhere).Wales (.029); Country of birth (UK/elsewhere).Republic of Ireland (.025)
Smoking (45.8%)	Age started smoking in former smokers (.041); Difficulty not smoking for 1 day (.039); Number of cigarettes currently smoked daily (current cigarette smokers) (.038)
Sleep (42.9%)	Daytime dozing / sleeping (narcolepsy) (.045); Nap during day (.038); Snoring (.017)
SunExposure (40.0%)	Time spent outdoors in winter (.078); Time spend outdoors in summer (.064); Facial ageing.Do not know (.024)
Diet (39.4%)	Bread intake (.040); Major dietary changes in the last 5 years.Yes, because of illness (.034); Tea intake (.033)
ElectronicDevices (30.0%)	Usual side of head for mobile phone use.Do not know (.011); Usual side of head for mobile phone use.Prefer not to answer (.011); Usual side of head for mobile phone use.Right (.010)
PhysicalActivityQuestionnaire (25.7%)	Number of days/week of moderate physical activity 10+ minutes (.060); Duration of moderate activity (.053); Duration of walks (.050)
Medication (24.3%)	Medication for cholesterol, blood pressure or diabetes.Do not know (.026); Vitamin and mineral supplements.Prefer not to answer (.025); Mineral and other dietary supplements.Prefer not to answer (.021)
Alcohol (24.1%)	Alcohol intake frequency. (.077); Reason for reducing amount of alcohol drunk.Illness or ill health (.039); Reason for reducing amount of alcohol drunk.Financial reasons (.037)
