## Supplementary material for "Predicting age from hearing test results with machine learning reveals the genetic and environmental factors underlying accelerated auditory aging": Table S15 - Environmental variables most associated with decelerated aging.xlsx

### Sheet: Sheet1
Environmental variable category	Top three associations
ElectronicDevices (50.0%)	Plays computer games (.097); Length of mobile phone use (.059); Hands-free device/speakerphone use with mobile phone in last 3 month (.035)
PhysicalActivityQuestionnaire (45.7%)	Drive faster than motorway speed limit (.118); Time spent using computer (.101); Types of transport used (excluding work).Car/motor vehicle (.070)
Smoking (25.0%)	Time from waking to first cigarette (.041); Smoking status.Previous (.040); Past tobacco smoking.Smoked on most or all days (.038)
Alcohol (20.7%)	Reason former drinker stopped drinking alcohol.Other reason (.069); Average weekly red wine intake (.058); Alcohol drinker status (.047)
EarlyLifeFactors (18.8%)	Country of birth (UK/elsewhere).England (.055); Comparative height size at age 10.Taller (.031); Maternal smoking around birth.Yes (.023)
Medication (16.2%)	Mineral and other dietary supplements.Glucosamine (.046); Medication for pain relief, constipation, heartburn.Ibuprofen (e.g. Nurofen) (.044); Medication for cholesterol, blood pressure, diabetes, or take exogenous hormones.None of the above (.021)
Diet (15.5%)	Coffee type.Ground coffee (include espresso, filter etc) (.036); Bread type.Wholemeal or wholegrain (.032); Milk type used.Skimmed (.027)
Sleep (14.3%)	Getting up in morning (.030)
SunExposure (10.0%)	Facial ageing.Younger than you are (.025); Use of sun/uv protection (.024)
