## Supplementary material for "Predicting age from hearing test results with machine learning reveals the genetic and environmental factors underlying accelerated auditory aging": Table S17 - Socioeconomic variables most associated with accelerated aging.xlsx

### Sheet: Sheet1
Socioeconomic variable category	Top three associations
OtherSociodemographics (57.1%)	Private healthcare (.057); Attendance/disability/mobility allowance.Attendance allowance (.030); Attendance/disability/mobility allowance.Prefer not to answer (.025)
Education (37.5%)	Qualifications.None of the above (.117); Qualifications.CSEs or equivalent (.052); Qualifications.Prefer not to answer (.032)
Household (36.4%)	Own or rent accommodation lived in.Rent - from local authority, local council, housing association (.080); Type of accommodation lived in.A flat, maisonette or apartment (.056); Own or rent accommodation lived in.Rent - from private landlord or letting agency (.031)
SocialSupport (22.2%)	Leisure/social activities.Prefer not to answer (.016); Leisure/social activities.None of the above (.012)
Employment (21.7%)	Current employment status.Looking after home and/or family (.076); Job involves night shift work (.029); Job involves heavy manual or physical work (.023)
