## Supplementary material for "Predicting age from hearing test results with machine learning reveals the genetic and environmental factors underlying accelerated auditory aging": Table S18 - Socioeconomic variables most associated with decelerated aging.xlsx

### Sheet: Sheet1
Socioeconomic variable category	Top three associations
Education (37.5%)	Qualifications.College or University degree (.077); Qualifications.A levels/AS levels or equivalent (.047); Qualifications.O levels/GCSEs or equivalent (.026)
Employment (34.8%)	Length of working week for main job (.083); Current employment status.In paid employment or self-employed (.078); Current employment status.Retired (.057)
SocialSupport (22.2%)	Leisure/social activities.Sports club or gym (.035); Able to confide (.016)
OtherSociodemographics (14.3%)	Attendance/disability/mobility allowance.None of the above (.079)
Household (13.6%)	Average total household income before tax (.120); Number of vehicles in household (.084); Type of accommodation lived in.A house or bungalow (.061)
